# Spatiotemporal dissemination pattern of SARS-CoV-2 B1.1.28-derived lineages introduced into Uruguay across its southeastern border with Brazil

**DOI:** 10.1101/2021.07.05.21259760

**Authors:** Natalia Rego, Tamara Fernández-Calero, Ighor Arantes, Verónica Noya, Daiana Mir, Mariana Brandes, Juan Zanetti, Mailen Arleo, Emiliano Pereira, Tania Possi, Odhille Chappos, Lucia Bilbao, Natalia Reyes, Melissa Duquía, Matías Victoria, Pía Techera, María José Benítez-Galeano, Luciana Griffero, Mauricio Méndez, Belén González, Pablo Smircich, Rodney Colina, Cecilia Alonso, Gonzalo Bello, Lucía Spangenberg

## Abstract

During the first nine months of the SARS-CoV-2 pandemic, Uruguay successfully kept it under control, even when our previous studies support a recurrent viral flux across the Uruguayan-Brazilian border that sourced several local outbreaks in Uruguay. However, towards the end of 2020, a remarkable exponential growth was observed and the TETRIS strategy was lost. Here, we aimed to understand the factors that fueled SARS-CoV-2 viral dynamics during the first epidemic wave in the country. We recovered 84 whole viral genomes from patients diagnosed between November, 2020 and February, 2021 in Rocha, a sentinel eastern Uruguayan department bordering Brazil. The lineage B.1.1.28 was the most prevalent in Rocha during November-December 2020, P.2 became the dominant one during January-February 2021, while the first P.1 sequences corresponds to February, 2021. The lineage replacement process agrees with that observed in several Brazilian states, including Rio Grande do Sul (RS). We observed a one to three month delay between the appearance of P.2 and P.1 in RS and their subsequent detection in Rocha. The phylogenetic analysis detected two B.1.1.28 and one P.2 main Uruguayan SARS-CoV-2 clades, introduced from the southern and southeastern Brazilian regions into Rocha between early November and mid December, 2020. One synonymous mutation distinguishes the sequences of the main B.1.1.28 clade in Rocha from those widely distributed in RS. The minor B.1.1.28 cluster, distinguished by several mutations, harbours non-synonymous changes in the Spike protein: Q675H and Q677H, so far not concurrently reported. The convergent appearance of S:Q677H in different viral lineages and its proximity to the S1/S2 cleavage site raise concerns about its functional relevance. The observed S:E484K-VOI P.2 partial replacement of previously circulating lineages in Rocha might have increased transmissibility as suggested by the significant decrease in Ct values. Our study emphasizes the impact of Brazilian SARS-CoV-2 epidemics in Uruguay and the need of reinforcing real-time genomic surveillance on specific Uruguayan border locations, as one of the key elements for achieving long-term COVID-19 epidemic control.
