## Supplementary material for "Spatiotemporal dissemination pattern of SARS-CoV-2 B1.1.28-derived lineages introduced into Uruguay across its southeastern border with Brazil": Table S1

### Sheet: Hoja1
GISAID	ID	Ct	date	lineage
EPI_ISL_2752749	ART-M243	25	2021-01	B.1.238
EPI_ISL_2768030	RIV-M254	20.4	2021-01	P.2
EPI_ISL_2753953	ROC-M279	23	2021-01	P.2
EPI_ISL_2753954	ROC-M280	27.1	2021-01	P.2
EPI_ISL_2753955	CAS-M281	29	2021-01	P.2
EPI_ISL_2753956	STE-M283	19.4	2021-01	B.1
EPI_ISL_2753957	CAS-M285	15.7	2021-01	P.2
EPI_ISL_2753959	PAL-M353	27.1	2021-02	B.1.1.28
EPI_ISL_2753960	ROC-M354	23.7	2021-02	B.1.1.28
EPI_ISL_2753963	CHY-M356	28.7	2021-01	B.1.1.28
EPI_ISL_2753964	ROC-M357	21.2	2021-01	B.1.1.28
EPI_ISL_2754023	CHY-M371	29.3	2021-01	B.1.1.28
EPI_ISL_2754027	CHY-M393	22.7	2021-01	P.2
EPI_ISL_2754028	CHY-M395	26.7	2021-01	P.2
EPI_ISL_2754029	LAS-M397	27.6	2021-01	B.1.1.177
EPI_ISL_2754030	ADU-M412c	22.1	2021-01	B.1.1.28
EPI_ISL_2754031	ROC-M415c	18.9	2021-01	B.1.1.28
EPI_ISL_2754032	PAL-M416c	23.6	2021-01	B.1.1.28
EPI_ISL_2754033	ROC-M419c	17.8	2021-01	P.2
EPI_ISL_2754034	CHY-M420c	21.8	2021-01	P.2
EPI_ISL_2754035	CHY-M421c	27.7	2021-01	P.2
EPI_ISL_2754043	CHY-424c	21.1	2021-01	P.2
EPI_ISL_2754044	CHY-M435c	25.2	2021-01	P.2
EPI_ISL_275407	ROC-M440c	26.8	2021-01	P.2
EPI_ISL_2754073	CAS-M442c	22	2021-01	B.1.1.28
EPI_ISL_2753967	CHY-M368c	20.1	2021-01	P.2
EPI_ISL_2754024	CHY-M372c	19.1	2021-01	P.2
EPI_ISL_2754025	CHY-M377c	17.5	2021-01	P.2
EPI_ISL_2753962	CHY-M355	27.2	2021-01	P.2
EPI_ISL_2753966	CHY-M358	21.8	2021-01	P.2
EPI_ISL_2753990	CHY-M369	26.5	2021-01	P.2
EPI_ISL_275402	CHY-M382	21.5	2021-01	B.1.1.28
EPI_ISL_2754095	CAS-M455	21.3	2020-12	B.1.1.28
EPI_ISL_2754096	dRO-M460	23.1	2020-12	B.1.1.28
EPI_ISL_2754115	CHY-M461	23.3	2020-12	B.1.1.28
EPI_ISL_2754129	CHY-M466	29.6	2020-12	B.1.1.28
EPI_ISL_2754130	LAS-M467	24.3	2020-12	B.1.1.28
EPI_ISL_2754131	CHY-M468	25.7	2020-12	B.1
EPI_ISL_2754132	CHY-M469	29	2020-12	B.1.1.28
EPI_ISL_2754139	COR-M474	21.5	2020-12	B.1.1.28
EPI_ISL_2754195	ROC-M478	22.8	2020-12	B.1.1.28
EPI_ISL_2754203	CHY-M479	18.5	2020-12	B.1.1.28
EPI_ISL_2754310	CHY-M485	18.9	2020-12	B.1.1.28
EPI_ISL_275431	CEB-M486	17.1	2020-12	B.1.1.28
EPI_ISL_2754312	CHY-M489	21	2020-12	B.1
EPI_ISL_2754313	CHY-M492	14,6	2020-11	B.1.1.28
EPI_ISL_2754314	CHY-M493d	16.6	2020-11	B.1.1.28
EPI_ISL_2754315	CHY-M494	16.5	2020-12	B.1.1.28
EPI_ISL_2754316	CHY-M495	15.1	2020-12	B.1.1.28
EPI_ISL_2754317	CHY-M496	13.1	2020-11	B.1.1.28
EPI_ISL_2754318	CHY-M497	14.9	2020-12	B.1.1.28
EPI_ISL_2754370	CHY-M498	19.8	2020-12	B.1.1.28
EPI_ISL_2754398	CHY-M500	14.9	2020-12	B.1.1.28
EPI_ISL_2754468	SLU-M501	13.2	2021-01	P.2
EPI_ISL_2754517	CHY-M502	14.1	2021-01	B.1
EPI_ISL_2754549	CHY-M503	17	2021-01	P.2
EPI_ISL_2754581	CHY-M505	15.1	2021-01	P.2
EPI_ISL_2754608	CAS-M508	16.5	2021-01	B.1.1.28
EPI_ISL_2754628	ROC-M509	18	2021-01	B.1.1.28
EPI_ISL_2754665	CHY-M512	13.8	2021-01	P.2
EPI_ISL_2754806	CHY-M513	15	2021-01	B.1.1.28
EPI_ISL_2754825	COR-M514	12.6	2021-01	P.2
EPI_ISL_2754843	CHY-M515	15.4	2021-01	P.2
EPI_ISL_2754854	CHY-M516d	17	2021-01	P.2
EPI_ISL_2754856	PAL-M517	12.8	2021-01	B.1.177
EPI_ISL_2754952	ROC-M518	13	2021-01	B.1.1
EPI_ISL_2754957	PAL-M521	16.3	2021-01	B.1.177
EPI_ISL_2754958	CHY-M523	16.3	2021-01	P.2
EPI_ISL_2754960	COR-M526	17.94	2021-02	B.1.1.28
EPI_ISL_2755057	PAL-M527	13.99	2021-02	B.1.1.28
EPI_ISL_2755084	ROC-M528	17.3	2021-02	P.2
EPI_ISL_2755120	CHY-M529	15.85	2021-02	P.2
EPI_ISL_2755494	CHY-M532	14.9	2021-02	P.2
EPI_ISL_2755598	CHY-M533	17.99	2021-02	P.2
EPI_ISL_2755733	CHY-M536	17.3	2021-02	P.2
EPI_ISL_2755857	CHY-M539	17.1	2021-02	P.2
EPI_ISL_2757850	BCY-M540	15.7	2021-02	B.1.1.28
EPI_ISL_2757851	CHY-M541	15.9	2021-02	P.2
EPI_ISL_2757852	SLU-M545	19.4	2021-01	P.2
EPI_ISL_2757853	CHY-M546	18.3	2021-01	P.2
EPI_ISL_2757854	SLU-M547	18.9	2021-01	P.2
EPI_ISL_2757855	CAS-M548	18	2021-01	B.1.1.28
EPI_ISL_2757856	CHY-M549	18.6	2021-02	B.1.1.28
EPI_ISL_2757857	ROC-M550	16.8	2021-02	B.1.1.28
EPI_ISL_2757858	CHY-M551	20.1	2021-02	B.1.1
EPI_ISL_2757859	CEB-M552	18.2	2021-02	P.2
EPI_ISL_1991974a	BCY-M525	19.01	2021-02	P.1
EPI_ISL_1992241a	LAS-M530	14.6	2021-02	P.1
EPI_ISL_1992100a	CHY-M531	12.3	2021-02	P.1
EPI_ISL_750175b	CHY-M100	NA	2020-07	B.1.1.28
EPI_ISL_750176b	ART-M107	NA	2020-07	B.1.1.28
EPI_ISL_750177b	CEL-M116	NA	2020-07	B.1.1.28
EPI_ISL_751184b	ART-M146	NA	2020-07	B.1.1.28
EPI_ISL_751185b	BUN-M151	NA	2020-07	B.1.1.28
EPI_ISL_751186b	BUN-M152	NA	2020-07	B.1.1.28
EPI_ISL_751189b	ART-M157	NA	2020-07	B.1.1.28
EPI_ISL_751190b	BUN-M163	NA	2020-07	B.1.1.28
EPI_ISL_751201b	RIV-M170	NA	2020-07	B.1.1.28
Table S1: The letter a after the GISAID ID corresponds to sequences included in our previous study (under review). Letter b correspond to our previous study in doi: 10.3389/fmicb.2021.653986. Letter c in ID corresponds to sequences analyzed with long primers protocol (see SARS-CoV-2 whole-genome amplification). Letter d in ID correspond to people that travelled.
