## Supplementary material for "Spatiotemporal dissemination pattern of SARS-CoV-2 B1.1.28-derived lineages introduced into Uruguay across its southeastern border with Brazil": Table S4

### Sheet: Table_S4_P1_Brazil_data-place_g
Accession ID	Collection date	Submission date	Location
EPI_ISL_1068110	2020-12	2021-02-25	South America / Brazil / Amazonas / Manaus
EPI_ISL_1068111	2020-12	2021-02-25	South America / Brazil / Amazonas / Manaus
EPI_ISL_1068112	2020-12	2021-02-25	South America / Brazil / Amazonas / Manaus
EPI_ISL_1068114	2020-12	2021-02-25	South America / Brazil / Amazonas / Manaus
EPI_ISL_1068149	2020-12	2021-02-25	South America / Brazil / Amazonas / Manaus
EPI_ISL_1068150	2020-12	2021-02-25	South America / Brazil / Amazonas / Manaus
EPI_ISL_1068151	2020-12	2021-02-25	South America / Brazil / Amazonas / Manaus
EPI_ISL_1068154	2020-12	2021-02-25	South America / Brazil / Amazonas / Manaus
EPI_ISL_1068156	2020-12	2021-02-25	South America / Brazil / Amazonas / Manaus
EPI_ISL_1068157	2020-12	2021-02-25	South America / Brazil / Amazonas / Manaus
EPI_ISL_1068158	2020-12	2021-02-25	South America / Brazil / Amazonas / Manaus
EPI_ISL_1068159	2020-12	2021-02-25	South America / Brazil / Amazonas / Manaus
EPI_ISL_1068160	2020-12	2021-02-25	South America / Brazil / Amazonas / Manaus
EPI_ISL_1068169	2020-12	2021-02-25	South America / Brazil / Amazonas / Rio Preto da Eva
EPI_ISL_1068198	2020-12	2021-02-25	South America / Brazil / Amazonas / Manaus
EPI_ISL_1068221	2020-12	2021-02-25	South America / Brazil / Amazonas / Manaus
EPI_ISL_1068222	2020-12	2021-02-25	South America / Brazil / Amazonas / Manaus
EPI_ISL_1068225	2020-12	2021-02-25	South America / Brazil / Amazonas / Manaus
EPI_ISL_1068226	2020-12	2021-02-25	South America / Brazil / Amazonas / Manaus
EPI_ISL_1068243	2020-12	2021-02-25	South America / Brazil / Amazonas / Manaus
EPI_ISL_1068248	2020-12	2021-02-25	South America / Brazil / Amazonas / Careiro
EPI_ISL_1068249	2020-12	2021-02-25	South America / Brazil / Amazonas / Manaus
EPI_ISL_1068260	2021-01	2021-02-25	South America / Brazil / Amazonas / Manaus
EPI_ISL_1068261	2021-01	2021-02-25	South America / Brazil / Amazonas / Manaus
EPI_ISL_1068262	2021-01	2021-02-25	South America / Brazil / Amazonas / Manaus
EPI_ISL_1068285	2021-01	2021-02-25	South America / Brazil / Amazonas / Anori
EPI_ISL_1068286	2021-01	2021-02-25	South America / Brazil / Amazonas / S√£o Gabriel da Cachoeira
EPI_ISL_811149	2020-12	2021-01-13	South America / Brazil / Amazonas / Manaus
EPI_ISL_833136	2020-12	2021-01-17	South America / Brazil / Amazonas / Manaus
EPI_ISL_833137	2020-12	2021-01-17	South America / Brazil / Amazonas / Manaus
EPI_ISL_833138	2020-12	2021-01-17	South America / Brazil / Amazonas / Manaus
EPI_ISL_833139	2020-12	2021-01-17	South America / Brazil / Amazonas / Manaus
EPI_ISL_833140	2020-12	2021-01-17	South America / Brazil / Amazonas / Manaus
EPI_ISL_833167	2020-12	2021-01-17	South America / Brazil / Amazonas
EPI_ISL_833169	2020-12	2021-01-17	South America / Brazil / Amazonas
EPI_ISL_833170	2020-12	2021-01-17	South America / Brazil / Amazonas
EPI_ISL_833171	2020-12	2021-01-17	South America / Brazil / Amazonas
EPI_ISL_833172	2020-12	2021-01-17	South America / Brazil / Amazonas
EPI_ISL_833173	2020-12	2021-01-17	South America / Brazil / Amazonas
EPI_ISL_833174	2020-12	2021-01-17	South America / Brazil / Amazonas
EPI_ISL_875688	2021-01	2021-01-26	South America / Brazil / Sao Paulo / Sao Paulo
EPI_ISL_918499	2020-12	2021-02-03	South America / Brazil / Amazonas
EPI_ISL_918500	2020-12	2021-02-03	South America / Brazil / Amazonas
EPI_ISL_918501	2020-12	2021-02-03	South America / Brazil / Amazonas
EPI_ISL_918502	2020-12	2021-02-03	South America / Brazil / Amazonas
EPI_ISL_918503	2020-12	2021-02-03	South America / Brazil / Amazonas
EPI_ISL_918504	2020-12	2021-02-03	South America / Brazil / Amazonas
EPI_ISL_918505	2020-12	2021-02-03	South America / Brazil / Amazonas
EPI_ISL_918506	2020-12	2021-02-03	South America / Brazil / Amazonas
EPI_ISL_918511	2020-12	2021-02-03	South America / Brazil / Amazonas
